# Neovascular Glaucoma at a Tertiary Centre in Finland, 2008–2024: A Retrospective Cohort Study

**DOI:** 10.64898/2026.06.01.26354330

**Authors:** Gilbert Simons, Mikael von Fersen, Paula Summanen, Mika Harju

## Abstract

**Background/Aims:** Neovascular glaucoma (NVG) is an aggressive secondary glaucoma with limited longitudinal data. This study reports the aetiologies, treatments, and longitudinal outcomes in NVG.

**Methods:** Patients with NVG were identified through electronic medical record review. Inclusion required documented rubeosis of the iris and/or anterior chamber angle, intraocular pressure (IOP) ≥25 mmHg, diagnosis during 2008–2024, and follow-up at Helsinki University Hospital. Baseline data and all follow-up visits were included.

**Results:** Of 919 patients identified, 626 met inclusion criteria, with a median follow-up of 24 months. The estimated NVG incidence was 2.2/100,000/year. The most common aetiology was central retinal vein occlusion (CRVO; 45%), followed by diabetic retinopathy (DR; 14%), central retinal artery occlusion (CRAO; 11%), and ocular ischaemic syndrome (8%).

Half of patients had hand motion vision or worse at baseline, with 18% at no light perception (NLP). At 5 years, 13% had Snellen 6/60 vision or better. Visual outcomes differed by aetiology, with median time to NLP ranging from 1.6 (CRAO) to 9.1 (DR) years (log-rank *p*=0.002). Median baseline IOP was 40 mmHg, decreasing to 21 mmHg by 1 year. Ocular pain fell from 43% at baseline to 11% at last follow-up. Structural eye loss (e.g., enucleation or phthisis) occurred in 3% by 5 years.

**Conclusion:** The estimated NVG incidence was lower than previously reported elsewhere. Unlike other cohorts where DR predominates, CRVO was the most common aetiology, and visual prognosis was strongly aetiology-dependent. Glaucoma drainage device surgery reached 7.6% at 3 years, despite the severity and refractory nature of NVG.
