## Supplementary Table 1 for "Neovascular Glaucoma at a Tertiary Centre in Finland, 2008–2024: A Retrospective Cohort Study"

### Sheet: Sheet1
Supplementary Table 1. Baseline patient characteristics and longitudinal ocular findings — overall cohort.
Cohort characteristics —
continuous variables: median [IQR]; categorical: n (%)				Baseline	1 Year	3 Years	5 Years
	Total patients, n			626	—	—	—
	Age at diagnosis, years			76 [66–84]	—	—	—
	Follow-up, months			24 [9–58]	—	—	—
	Visits per patient			14 [9–22]	—	—	—
Sex
	Male			352 (56%)	—	—	—
	Female			274 (44%)	—	—	—
Affected eye
	OD			317 (51%)	—	—	—
	OS			309 (49%)	—	—	—
	Bilateral NVG			28 (4%)	—	—	—
	Secondary etiology registered			27 (4%)	—	—	—
Systemic comorbidities
	Diabetes mellitus			266 (42%)	—	—	—
		Type 1		42 (7%)	—	—	—
		Type 2		215 (34%)	—	—	—
	Other/undefined type			9 (1%)	—	—	—
	Hypertension			382 (61%)	—	—	—
	Dyslipidaemia			198 (32%)	—	—	—
	Peripheral artery disease			82 (13%)	—	—	—
Prior ocular diagnoses
	Glaucoma			174 (28%)	—	—	—
		Glaucoma simplex		79 (13%)	—	—	—
		Capsular glaucoma		78 (12%)	—	—	—
		Normotensive glaucoma		4 (1%)	—	—	—
		Other glaucoma subtype		13 (2%)	—	—	—
	Dry AMD			17 (3%)	—	—	—
	Amblyopia			19 (3%)	—	—	—
Prior ocular treatment¹
	Anti-VEGF injections			85 (14%)	—	—	—
	Panretinal photocoagulation			133 (21%)	—	—	—
	Vitrectomy			63 (10%)	—	—	—
	Endolaser			28 (4%)	—	—	—
	Selective laser trabeculoplasty			17 (3%)	—	—	—
	Laser iridotomy			29 (5%)	—	—	—
	Trabeculectomy			8 (1%)	—	—	—
	Deep sclerectomy			8 (1%)	—	—	—
	Peripheral retinal cryotherapy			11 (2%)	—	—	—
Intraocular pressure
	Goldmann applanation tonometry, mmHg			40 [32–51]	20 [14–29]	20 [15–29]	17 [12–24]
		Measured, n		546	229	67	39
	Rebound tonometry (iCare), mmHg			40 [30–50]	20 [14–30]	20 [12–32]	19 [10–29]
		Measured, n		435	178	99	62
Visual acuity, n (%) of patients with visit in window
	logMAR, median [IQR]			2.5 [2.1–2.7]	2.6 [2.1–3.0]	2.6 [2.1–3.0]	2.7 [1.2–3.0]
	VA category, logMAR (Snellen)
		≤0.48 (≥6/18)		43 (7%)	28 (7%)	13 (7%)	8 (7%)
		0.48–1.0 (6/18–6/60)		37 (6%)	19 (5%)	—	6 (6%)
		≥1.0 (<6/60)		56 (9%)	17 (4%)	7 (4%)	—
		CF		105 (17%)	41 (11%)	11 (6%)	7 (7%)
		HM		141 (23%)	46 (12%)	20 (11%)	5 (5%)
		LP		99 (16%)	38 (10%)	10 (5%)	6 (6%)
		NLP		110 (18%)	93 (24%)	41 (22%)	25 (23%)
	No VA recorded			35 (6%)	103 (27%)	81 (44%)	48 (45%)
	Refraction, spherical equivalent (D)			-0.6 [-1.5–0.4]	-0.6 [-1.6–0.5]	-0.6 [-1.2–0.1]	-0.6 [-1.0–0.2]
Ocular pain, n (%) of patients with visit in window
	Pain category
		None		231 (37%)	163 (42%)	57 (31%)	24 (22%)
		Mild		223 (36%)	21 (5%)	14 (8%)	7 (7%)
		Severe		47 (8%)	—	—	—
	No information recorded			125 (20%)	201 (52%)	114 (62%)	76 (71%)
Lens status
	Lens category
		Phakic		241 (38%)	147 (38%)	70 (38%)	40 (37%)
			With cataract²	208 (86%)	146 (99%)	69 (99%)	40 (100%)
		Pseudophakic		276 (44%)	213 (55%)	106 (57%)	60 (56%)
		Aphakic		6 (1%)	—	—	—
	Pseudoexfoliation syndrome			45 (73%)	42 (64%)	22 (63%)	15 (54%)
Anterior chamber angle
	Schaffer grade, median [IQR]			3.0 [1.0–3.0]	2.0 [0.0–3.0]	2.5 [0.0–3.0]	2.5 [0.0–3.0]
		Measured, n		382	346	161	103
	Closed angle (grade 0)			90 (24%)	129 (37%)	53 (33%)	38 (37%)
	Neovascularisation of angle			391 (90%)	157 (47%)	64 (41%)	28 (29%)
	Peripheral anterior synechiae
		Present		192 (64%)	150 (50%)	79 (55%)	46 (50%)
	Severity among PAS-positive patients
			Mild (0–90°)	29 (15%)	34 (23%)	21 (27%)	12 (26%)
			Moderate (90–270°)	123 (64%)	75 (50%)	45 (57%)	24 (52%)
			Severe (270–360°)	40 (21%)	41 (27%)	13 (16%)	10 (22%)
Anterior segment findings
	Rubeosis iridis			571 (92%)	148 (38%)	60 (32%)	26 (24%)
	Conjunctival hyperaemia			385 (65%)	115 (30%)	63 (34%)	33 (31%)
	Corneal oedema			189 (33%)	29 (8%)	13 (7%)	9 (8%)
	Hyphema			79 (28%)	27 (8%)	11 (6%)	8 (8%)
	Shallow anterior chamber			65 (20%)	57 (18%)	34 (21%)	20 (22%)
	Iris vein congestion (without rubeosis)			18 (3%)	26 (7%)	18 (10%)	9 (8%)
	Iris bombée			7 (100%)	—	—	—
Posterior segment findings
	Cup-to-disc ratio, median [IQR]			0.9 [0.8–1.0]	0.9 [0.8–1.0]	0.9 [0.8–1.0]	0.9 [0.8–1.0]
		Measured, n		144	246	133	80
	Peripheral retinal haemorrhages			358 (89%)	249 (81%)	120 (83%)	67 (82%)
	Vitreous haemorrhage			84 (26%)	61 (19%)	28 (18%)	16 (17%)
	Macular haemorrhage			226 (72%)	147 (49%)	66 (46%)	36 (41%)
	Macular oedema			96 (45%)	76 (28%)	31 (23%)	18 (22%)
	Neovascularisation of disc			56 (21%)	27 (9%)	12 (9%)	8 (10%)
	Papillary oedema			42 (19%)	19 (8%)	7 (6%)	3 (4%)
	Neovascularisation elsewhere			17 (6%)	16 (5%)	7 (5%)	3 (3%)
	OCT central retinal thickness, µm			241 [214–311]	235 [205–262]	231 [190–277]	256 [199–300]
