## Supplementary Table 2 for "Neovascular Glaucoma at a Tertiary Centre in Finland, 2008–2024: A Retrospective Cohort Study"

### Sheet: Sheet1
Supplementary Table 2. Baseline patient characteristics and longitudinal ocular findings stratified by aetiology at fixed timepoints.
Cohort characteristics —				CRVO				DR				CRAO				OIS				p-value
continuous variables: median [IQR]; categorical: n (%)				BL	1Y	3Y	5Y	BL	1Y	3Y	5Y	BL	1Y	3Y	5Y	BL	1Y	3Y	5Y	BL	1Y	3Y	5Y
	Total patients, n			283	—	—	—	90	—	—	—	66	—	—	—	49	—	—	—	—	—	—	—
	Age at diagnosis, years			80 [72–86]	—	—	—	63 [55–70]	—	—	—	79 [74–85]	—	—	—	75 [68–82]	—	—	—	<0.001	—	—	—
	Follow-up, months			23 [8–58]	—	—	—	42 [20–80]	—	—	—	16 [9–44]	—	—	—	24 [11–40]	—	—	—	<0.001	—	—	—
	Visits per patient			14 [9–21]	—	—	—	25 [14–37]	—	—	—	13 [8–16]	—	—	—	18 [12–27]	—	—	—	<0.001	—	—	—
Sex
	Male			153 (54%)	—	—	—	61 (68%)	—	—	—	43 (65%)	—	—	—	25 (51%)	—	—	—	0.053	—	—	—
	Female			130 (46%)	—	—	—	29 (32%)	—	—	—	23 (35%)	—	—	—	24 (49%)	—	—	—	—	—	—	—
Affected eye
	OD			141 (50%)	—	—	—	46 (51%)	—	—	—	38 (58%)	—	—	—	26 (53%)	—	—	—	—	—	—	—
	OS			142 (50%)	—	—	—	44 (49%)	—	—	—	28 (42%)	—	—	—	23 (47%)	—	—	—	—	—	—	—
	Bilateral NVG			8 (3%)	—	—	—	11 (12%)	—	—	—	—	—	—	—	3 (6%)	—	—	—	—	—	—	—
	Secondary etiology registered			11 (4%)	—	—	—	—	—	—	—	9 (14%)	—	—	—	6 (12%)	—	—	—	0.003	—	—	—
Systemic comorbidities
	Diabetes mellitus			79 (28%)	—	—	—	89 (99%)	—	—	—	37 (56%)	—	—	—	25 (51%)	—	—	—	<0.001	—	—	—
		Type 1		—	—	—	—	36 (40%)	—	—	—	—	—	—	—	—	—	—	—	—	—	—	—
		Type 2		71 (25%)	—	—	—	53 (59%)	—	—	—	35 (53%)	—	—	—	25 (51%)	—	—	—	—	—	—	—
	Other/undefined type			6 (2%)	—	—	—	—	—	—	—	—	—	—	—	—	—	—	—	—	—	—	—
	Hypertension			175 (62%)	—	—	—	52 (58%)	—	—	—	54 (82%)	—	—	—	36 (73%)	—	—	—	0.005	—	—	—
	Dyslipidaemia			84 (30%)	—	—	—	28 (31%)	—	—	—	33 (50%)	—	—	—	28 (57%)	—	—	—	<0.001	—	—	—
	Peripheral artery disease			23 (8%)	—	—	—	21 (23%)	—	—	—	13 (20%)	—	—	—	11 (22%)	—	—	—	<0.001	—	—	—
Prior ocular diagnoses
	Glaucoma			114 (40%)	—	—	—	9 (10%)	—	—	—	7 (11%)	—	—	—	10 (20%)	—	—	—	<0.001	—	—	—
		Glaucoma simplex		50 (18%)	—	—	—	5 (6%)	—	—	—	4 (6%)	—	—	—	5 (10%)	—	—	—	—	—	—	—
		Capsular glaucoma		54 (19%)	—	—	—	4 (4%)	—	—	—	3 (5%)	—	—	—	4 (8%)	—	—	—	—	—	—	—
		Normotensive glaucoma		4 (1%)	—	—	—	—	—	—	—	—	—	—	—	—	—	—	—	—	—	—	—
		Other glaucoma subtype		6 (2%)	—	—	—	—	—	—	—	—	—	—	—	—	—	—	—	—	—	—	—
	Dry AMD			9 (3%)	—	—	—	—	—	—	—	—	—	—	—	—	—	—	—	—	—	—	—
	Amblyopia			9 (3%)	—	—	—	—	—	—	—	—	—	—	—	—	—	—	—	—	—	—	—
Prior ocular treatment¹
	Anti-VEGF injections			39 (14%)	—	—	—	24 (27%)	—	—	—	3 (5%)	—	—	—	5 (10%)	—	—	—	0.007	—	—	—
	Panretinal photocoagulation			45 (16%)	—	—	—	60 (67%)	—	—	—	9 (14%)	—	—	—	11 (22%)	—	—	—	<0.001	—	—	—
	Vitrectomy			8 (3%)	—	—	—	34 (38%)	—	—	—	3 (5%)	—	—	—	—	—	—	—	<0.001	—	—	—
	Endolaser			—	—	—	—	17 (19%)	—	—	—	—	—	—	—	—	—	—	—	—	—	—	—
	Selective laser trabeculoplasty			12 (4%)	—	—	—	—	—	—	—	—	—	—	—	—	—	—	—	—	—	—	—
	Laser iridotomy			16 (6%)	—	—	—	—	—	—	—	—	—	—	—	—	—	—	—	—	—	—	—
	Trabeculectomy			8 (3%)	—	—	—	—	—	—	—	—	—	—	—	—	—	—	—	—	—	—	—
	Deep sclerectomy			5 (2%)	—	—	—	—	—	—	—	—	—	—	—	—	—	—	—	—	—	—	—
	Peripheral retinal cryotherapy			7 (2%)	—	—	—	—	—	—	—	—	—	—	—	—	—	—	—	—	—	—	—
Intraocular pressure
	Goldmann applanation tonometry, mmHg			40 [32–50]	23 [17–30]	20 [11–30]	15 [6–22]	38 [30–52]	20 [14–26]	19 [16–20]	19 [16–24]	39 [30–47]	15 [10–22]	14 [12–24]	—	36 [29–45]	20 [14–27]	29 [24–30]	21 [19–36]	0.276	0.063	0.319	0.072
		Measured, n		247	99	34	19	84	38	14	9	61	27	3	—	42	25	7	3	—	—	—	—
	Rebound tonometry (iCare), mmHg			41 [32–52]	22 [16–32]	25 [14–34]	22 [12–32]	37 [30–51]	15 [12–22]	14 [12–21]	16 [12–26]	36 [29–46]	17 [8–33]	12 [10–26]	34 [22–38]	28 [24–37]	20 [15–32]	17 [14–18]	19 [18–24]	0.001	0.057	0.055	0.305
		Measured, n		187	73	36	23	70	37	29	18	48	21	10	5	28	17	4	3	—	—	—	—
Visual acuity, n (%) of patients with visit in window
	logMAR, median [IQR]			2.5 [2.1–2.7]	2.7 [2.2–3.0]	2.7 [2.5–3.0]	3.0 [2.6–3.0]	1.8 [0.4–2.5]	0.8 [0.3–2.4]	2.1 [0.3–2.6]	2.1 [0.3–2.9]	2.6 [2.3–2.9]	2.7 [2.5–3.0]	3.0 [2.5–3.0]	3.0 [2.8–3.0]	2.1 [1.0–2.6]	2.5 [1.3–3.0]	3.0 [1.3–3.0]	3.0 [2.6–3.0]	<0.001	<0.001	0.003	0.004
	VA category, logMAR (Snellen)
		≤0.48 (≥6/18)		9 (3%)	3 (2%)	—	—	23 (26%)	19 (27%)	8 (16%)	7 (25%)	—	—	—	—	6 (12%)	3 (8%)	—	—	—	—	—	—
		0.48–1.0 (6/18–6/60)		13 (5%)	—	—	—	9 (10%)	9 (13%)	—	4 (14%)	—	—	—	—	6 (12%)	3 (8%)	—	—	—	—	—	—
		≥1.0 (<6/60)		23 (8%)	5 (3%)	3 (4%)	—	11 (12%)	5 (7%)	—	—	3 (5%)	—	—	—	10 (20%)	5 (13%)	—	—	—	—	—	—
		CF		61 (22%)	26 (15%)	6 (8%)	—	12 (13%)	4 (6%)	4 (8%)	—	13 (20%)	5 (12%)	—	—	7 (14%)	—	—	—	—	—	—	—
		HM		72 (25%)	22 (13%)	9 (11%)	—	14 (16%)	3 (4%)	5 (10%)	3 (11%)	20 (30%)	10 (24%)	—	—	8 (16%)	6 (16%)	—	—	—	—	—	—
		LP		47 (17%)	21 (12%)	8 (10%)	—	10 (11%)	3 (4%)	—	—	12 (18%)	3 (7%)	—	—	6 (12%)	5 (13%)	—	—	—	—	—	—
		NLP		41 (14%)	42 (25%)	19 (24%)	12 (29%)	7 (8%)	8 (11%)	5 (10%)	6 (21%)	17 (26%)	13 (32%)	3 (25%)	3 (43%)	6 (12%)	9 (24%)	5 (45%)	3 (50%)	—	—	—	—
	No VA recorded			17 (6%)	47 (28%)	33 (42%)	23 (55%)	4 (4%)	20 (28%)	23 (47%)	5 (18%)	—	10 (24%)	7 (58%)	3 (43%)	—	5 (13%)	—	—	0.067	0.279	0.233	0.021
	Refraction, spherical equivalent (D)			0.0 [-1.5–0.8]	-0.2 [-1.3–0.9]	0.2 [-1.7–1.4]	—	-0.6 [-1.1–0.3]	-0.4 [-1.8–0.5]	-0.9 [-1.1–-0.1]	-0.8 [-1.1–-0.5]	—	—	—	—	-0.9 [-2.0–-0.2]	-0.8 [-1.1–-0.2]	-0.9 [-1.2–0.3]	—	0.271	0.891	—	—
Ocular pain, n (%) of patients with visit in window
	Pain category																			0.097	—	—	—
		None		118 (42%)	75 (45%)	21 (27%)	10 (24%)	28 (31%)	26 (37%)	15 (31%)	4 (14%)	20 (30%)	20 (49%)	5 (42%)	4 (57%)	21 (43%)	20 (53%)	5 (45%)	—	—	—	—	—
		Mild		93 (33%)	4 (2%)	9 (11%)	3 (7%)	28 (31%)	—	—	—	35 (53%)	4 (10%)	—	—	16 (33%)	—	—	—	—	—	—	—
		Severe		18 (6%)	—	—	—	9 (10%)	—	—	—	3 (5%)	—	—	—	3 (6%)	—	—	—	—	—	—	—
	No information recorded			54 (19%)	89 (53%)	49 (62%)	29 (69%)	25 (28%)	44 (62%)	33 (67%)	23 (82%)	8 (12%)	17 (41%)	7 (58%)	3 (43%)	9 (18%)	16 (42%)	5 (45%)	4 (67%)	—	—	—	—
Lens status
	Lens category																			<0.001	—	—	—
		Phakic		127 (45%)	82 (49%)	38 (48%)	20 (48%)	24 (27%)	16 (23%)	13 (27%)	10 (36%)	16 (24%)	10 (24%)	5 (42%)	3 (43%)	18 (37%)	12 (32%)	4 (36%)	—	—	—	—	—
			With cataract²	106 (83%)	82 (100%)	37 (97%)	20 (100%)	16 (67%)	15 (94%)	13 (100%)	10 (100%)	15 (94%)	10 (100%)	5 (100%)	3 (100%)	17 (94%)	12 (100%)	4 (100%)	—	—	—	—	—
		Pseudophakic		107 (38%)	76 (45%)	38 (48%)	20 (48%)	51 (57%)	48 (68%)	34 (69%)	18 (64%)	39 (59%)	30 (73%)	7 (58%)	4 (57%)	23 (47%)	24 (63%)	6 (55%)	3 (50%)	—	—	—	—
		Aphakic		—	—	—	—	4 (4%)	—	—	—	—	—	—	—	—	—	—	—	—	—	—	—
	Pseudoexfoliation syndrome			31 (79%)	31 (74%)	19 (73%)	12 (75%)	—	3 (50%)	—	—	—	—	—	—	4 (67%)	4 (57%)	—	—	—	—	—	—
Anterior chamber angle
	Schaffer grade, median [IQR]			3.0 [1.0–3.0]	2.0 [0.0–3.0]	2.5 [0.0–3.0]	2.5 [0.0–3.0]	3.0 [3.0–3.0]	3.0 [0.0–3.5]	3.0 [0.8–3.0]	3.0 [0.0–3.0]	3.0 [1.0–3.0]	1.0 [0.0–3.0]	1.2 [0.0–3.0]	0.0 [0.0–1.2]	2.5 [0.0–3.0]	1.0 [0.0–2.4]	0.0 [0.0–1.8]	0.0 [0.0–1.9]	0.018	<0.001	0.059	0.043
		Measured, n		173	154	69	40	58	67	48	28	46	38	12	7	32	34	11	6	—	—	—	—
	Closed angle (grade 0)			38 (22%)	55 (36%)	21 (30%)	12 (30%)	8 (14%)	18 (27%)	12 (25%)	9 (32%)	11 (24%)	17 (45%)	6 (50%)	5 (71%)	9 (28%)	16 (47%)	7 (64%)	4 (67%)	0.382	0.140	0.049	0.098
	Neovascularisation of angle			183 (91%)	60 (41%)	22 (32%)	10 (26%)	61 (88%)	28 (42%)	19 (40%)	5 (19%)	47 (96%)	20 (54%)	7 (58%)	3 (50%)	33 (92%)	24 (69%)	5 (50%)	—	0.560	0.022	0.295	0.662
	Peripheral anterior synechiae			—	—	—	—
		Present		96 (66%)	72 (53%)	34 (55%)	21 (62%)	22 (63%)	21 (42%)	20 (53%)	10 (40%)	25 (69%)	19 (56%)	7 (58%)	—	19 (63%)	18 (51%)	3 (27%)	—	0.936	0.541	0.938	0.164
	Severity among PAS-positive patients																			0.487	0.003	0.090	0.021
			Mild (0–90°)	16 (17%)	16 (22%)	7 (21%)	4 (19%)	7 (32%)	12 (57%)	9 (45%)	7 (70%)	—	—	—	—	3 (16%)	—	—	—	—	—	—	—
			Moderate (90–270°)	59 (61%)	40 (56%)	22 (65%)	12 (57%)	12 (55%)	6 (29%)	7 (35%)	—	16 (64%)	11 (58%)	3 (43%)	—	11 (58%)	9 (50%)	3 (100%)	—	—	—	—	—
			Severe (270–360°)	21 (22%)	16 (22%)	5 (15%)	5 (24%)	3 (14%)	3 (14%)	4 (20%)	—	7 (28%)	7 (37%)	—	—	5 (26%)	7 (39%)	—	—	—	—	—	—
Anterior segment findings
	Rubeosis iridis			253 (91%)	63 (38%)	26 (33%)	9 (21%)	82 (92%)	26 (37%)	12 (24%)	5 (18%)	62 (95%)	18 (44%)	5 (42%)	4 (57%)	44 (90%)	13 (34%)	3 (27%)	—	0.662	0.824	0.417	0.951
	Conjunctival hyperaemia			173 (64%)	42 (25%)	22 (28%)	16 (38%)	50 (57%)	18 (25%)	15 (31%)	4 (14%)	44 (69%)	13 (32%)	3 (25%)	—	32 (68%)	12 (32%)	5 (45%)	—	0.465	0.729	0.490	—
	Corneal oedema			87 (34%)	11 (7%)	4 (5%)	3 (7%)	22 (27%)	5 (7%)	4 (8%)	—	20 (32%)	4 (10%)	—	—	9 (20%)	—	—	—	0.240	1.000	—	—
	Hyphema			27 (21%)	10 (7%)	4 (5%)	—	13 (28%)	7 (11%)	3 (6%)	—	14 (38%)	4 (12%)	—	—	8 (28%)	—	—	—	0.203	0.431	—	—
	Shallow anterior chamber			27 (17%)	24 (17%)	19 (28%)	9 (24%)	5 (12%)	6 (10%)	5 (11%)	3 (12%)	3 (12%)	4 (13%)	—	—	3 (11%)	8 (24%)	—	—	0.553	0.187	0.064	—
	Iris vein congestion (without rubeosis)			10 (4%)	9 (5%)	7 (9%)	—	3 (3%)	4 (6%)	8 (16%)	5 (18%)	—	—	—	—	3 (6%)	6 (16%)	—	—	—	0.059	0.320	—
	Iris bombée			—	—	—	—	4 (100%)	—	—	—	—	—	—	—	—	—	—	—	—	—	—	—
Posterior segment findings
	Cup-to-disc ratio, median [IQR]			1.0 [0.8–1.0]	1.0 [0.8–1.0]	1.0 [0.9–1.0]	1.0 [0.8–1.0]	0.7 [0.5–0.9]	0.7 [0.5–0.9]	0.8 [0.6–0.9]	0.8 [0.7–0.9]	1.0 [0.6–1.0]	1.0 [0.9–1.0]	0.9 [0.8–1.0]	1.0 [0.9–1.0]	0.9 [0.7–1.0]	0.9 [0.8–1.0]	1.0 [0.9–1.0]	0.9 [0.6–1.0]	0.015	<0.001	<0.001	0.058
		Measured, n		80	118	62	35	15	44	35	20	10	24	9	6	14	26	8	5	—	—	—	—
	Peripheral retinal haemorrhages			238 (97%)	141 (90%)	64 (89%)	35 (95%)	41 (91%)	44 (83%)	32 (82%)	17 (74%)	18 (58%)	18 (67%)	5 (62%)	—	26 (72%)	21 (64%)	9 (100%)	3 (75%)	<0.001	<0.001	0.106	0.057
	Vitreous haemorrhage			31 (21%)	23 (16%)	13 (19%)	7 (19%)	19 (34%)	14 (24%)	6 (14%)	—	10 (20%)	10 (27%)	3 (27%)	—	5 (19%)	3 (9%)	—	—	0.192	0.163	0.595	—
	Macular haemorrhage			176 (91%)	106 (72%)	41 (60%)	24 (67%)	17 (49%)	15 (29%)	16 (41%)	5 (21%)	9 (35%)	9 (29%)	—	—	14 (48%)	7 (22%)	—	—	<0.001	<0.001	0.085	0.001
	Macular oedema			79 (71%)	57 (45%)	19 (32%)	13 (39%)	5 (16%)	12 (21%)	8 (20%)	—	6 (21%)	3 (10%)	—	—	—	—	—	—	<0.001	0.003	0.239	—
	Neovascularisation of disc			22 (18%)	11 (8%)	4 (7%)	—	12 (24%)	5 (8%)	3 (7%)	—	12 (32%)	6 (18%)	—	—	6 (24%)	—	—	—	0.351	0.230	—	—
	Papillary oedema			40 (34%)	18 (15%)	7 (13%)	3 (10%)	—	—	—	—	—	—	—	—	—	—	—	—	—	—	—	—
	Neovascularisation elsewhere			9 (7%)	8 (6%)	—	—	6 (12%)	7 (11%)	4 (9%)	—	—	—	—	—	—	—	—	—	0.383	0.280	—	—
	OCT central retinal thickness, µm			263 [222–600]	220 [182–266]	200 [174–333]	—	232 [218-266]	257 [222–272]	262 [197–282]	292 [197–302]	227 [202–256]	244 [237–250]	198 [190–226]	—	230 [226–240]	234 [233–242]	—	—
