## Supplementary Table 3 for "Neovascular Glaucoma at a Tertiary Centre in Finland, 2008–2024: A Retrospective Cohort Study"

### Sheet: Pairwise comparisons
Supplementary Table 3. Post-hoc Analysis.
Test / comparison		p-value
IOP (iCare) at Baseline		KW p=0.001
	CRVO vs DR	p=0.36
	CRVO vs CRAO	p=0.03 *
	CRVO vs OIS	p<0.001 *
	DR vs CRAO	p=0.31
	DR vs OIS	p=0.005 *
	CRAO vs OIS	p=0.03 *
VA logMAR at Baseline		KW p<0.001
	CRVO vs DR	p<0.001 *
	CRVO vs CRAO	p=0.005 *
	CRVO vs OIS	p=0.003 *
	DR vs CRAO	p<0.001 *
	DR vs OIS	p=0.15
	CRAO vs OIS	p<0.001 *
VA logMAR at 1 Year		KW p<0.001
	CRVO vs DR	p<0.001 *
	CRVO vs CRAO	p=0.21
	CRVO vs OIS	p=0.08
	DR vs CRAO	p<0.001 *
	DR vs OIS	p=0.002 *
	CRAO vs OIS	p=0.03 *
VA logMAR at 3 Years		KW p=0.003
	CRVO vs DR	p<0.001 *
	CRVO vs CRAO	p=0.60
	CRVO vs OIS	p=0.92
	DR vs CRAO	p=0.04 *
	DR vs OIS	p=0.10
	CRAO vs OIS	p=0.66
VA logMAR at 5 Years		KW p=0.004
	CRVO vs DR	p=0.004 *
Schaffer grade at Baseline		KW p=0.02
	CRVO vs DR	p=0.002 *
	CRVO vs CRAO	p=0.64
	CRVO vs OIS	p=0.72
	DR vs CRAO	p=0.04 *
	DR vs OIS	p=0.02 *
	CRAO vs OIS	p=0.54
Schaffer grade at 1 Year		KW p<0.001
	CRVO vs DR	p=0.004 *
	CRVO vs CRAO	p=0.17
	CRVO vs OIS	p=0.04 *
	DR vs CRAO	p=0.002 *
	DR vs OIS	p<0.001 *
	CRAO vs OIS	p=0.56
Schaffer grade at 5 Years		KW p=0.04
	CRVO vs DR	p=0.31
	CRVO vs CRAO	p=0.03 *
	CRVO vs OIS	p=0.21
	DR vs CRAO	p=0.01 *
	DR vs OIS	p=0.15
	CRAO vs OIS	p=0.79
C/D ratio at Baseline		KW p=0.02
	CRVO vs DR	p<0.001 *
	CRVO vs CRAO	p=0.78
	CRVO vs OIS	p=0.46
	DR vs CRAO	p=0.14
	DR vs OIS	p=0.09
	CRAO vs OIS	p=0.83
C/D ratio at 1 Year		KW p<0.001
	CRVO vs DR	p<0.001 *
	CRVO vs CRAO	p=0.51
	CRVO vs OIS	p=0.25
	DR vs CRAO	p<0.001 *
	DR vs OIS	p=0.03 *
	CRAO vs OIS	p=0.19
C/D ratio at 3 Years		KW p<0.001
	CRVO vs DR	p<0.001 *
	CRVO vs CRAO	p=0.20
	CRVO vs OIS	p=0.94
	DR vs CRAO	p=0.23
	DR vs OIS	p=0.03 *
	CRAO vs OIS	p=0.37
Age at diagnosis		KW p<0.001
	CRVO vs DR	p<0.001 *
	CRVO vs CRAO	p=0.86
	CRVO vs OIS	p=0.02 *
	DR vs CRAO	p<0.001 *
	DR vs OIS	p<0.001 *
	CRAO vs OIS	p=0.02 *
Follow-up months		KW p<0.001
	CRVO vs DR	p<0.001 *
	CRVO vs CRAO	p=0.21
	CRVO vs OIS	p=0.95
	DR vs CRAO	p<0.001 *
	DR vs OIS	p=0.004 *
	CRAO vs OIS	p=0.27
Visits per patient		KW p<0.001
	CRVO vs DR	p<0.001 *
	CRVO vs CRAO	p=0.17
	CRVO vs OIS	p=0.09
	DR vs CRAO	p<0.001 *
	DR vs OIS	p=0.02 *
	CRAO vs OIS	p=0.02 *
Secondary aetiology registered		chi-square p=0.003
	CRVO vs CRAO	p=0.005 *
	CRVO vs OIS	p=0.03 *
	CRAO vs OIS	p=1.00
Diabetes mellitus		chi-square p<0.001
	CRVO vs DR	p<0.001 *
	CRVO vs CRAO	p<0.001 *
	CRVO vs OIS	p=0.002 *
	DR vs CRAO	p<0.001 *
	DR vs OIS	p<0.001 *
	CRAO vs OIS	p=0.71
Hypertension		chi-square p=0.005
	CRVO vs DR	p=0.54
	CRVO vs CRAO	p=0.002 *
	CRVO vs OIS	p=0.15
	DR vs CRAO	p=0.002 *
	DR vs OIS	p=0.10
	CRAO vs OIS	p=0.36
Dyslipidaemia		chi-square p<0.001
	CRVO vs DR	p=0.79
	CRVO vs CRAO	p=0.002 *
	CRVO vs OIS	p<0.001 *
	DR vs CRAO	p=0.02 *
	DR vs OIS	p=0.004 *
	CRAO vs OIS	p=0.46
Peripheral artery disease		chi-square p<0.001
	CRVO vs DR	p<0.001 *
	CRVO vs CRAO	p=0.01 *
	CRVO vs OIS	p=0.008 *
	DR vs CRAO	p=0.70
	DR vs OIS	p=1.00
	CRAO vs OIS	p=0.82
Prior glaucoma (any)		chi-square p<0.001
	CRVO vs DR	p<0.001 *
	CRVO vs CRAO	p<0.001 *
	CRVO vs OIS	p=0.010 *
	DR vs CRAO	p=1.00
	DR vs OIS	p=0.12
	CRAO vs OIS	p=0.19
Prior anti-VEGF		chi-square p=0.007
	CRVO vs DR	p=0.006 *
	CRVO vs OIS	p=0.65
	DR vs OIS	p=0.03 *
Prior PRP		chi-square p<0.001
	CRVO vs DR	p<0.001 *
	CRVO vs CRAO	p=0.71
	CRVO vs OIS	p=0.30
	DR vs CRAO	p<0.001 *
	DR vs OIS	p<0.001 *
	CRAO vs OIS	p=0.23
Prior vitrectomy		chi-square p<0.001
	CRVO vs DR	p<0.001 *
NV of angle at 1 Year		chi-square p=0.02
	CRVO vs DR	p=0.88
	CRVO vs CRAO	p=0.20
	CRVO vs OIS	p=0.005 *
	DR vs CRAO	p=0.31
	DR vs OIS	p=0.02 *
	CRAO vs OIS	p=0.23
Peripheral retinal haemorrhage at Baseline		chi-square p<0.001
	CRVO vs DR	p=0.07
	CRVO vs CRAO	p<0.001 *
	CRVO vs OIS	p<0.001 *
	DR vs CRAO	p=0.001 *
	DR vs OIS	p=0.04 *
	CRAO vs OIS	p=0.30
Peripheral retinal haemorrhage at 1 Year		chi-square p<0.001
	CRVO vs DR	p=0.22
	CRVO vs CRAO	p=0.004 *
	CRVO vs OIS	p<0.001 *
	DR vs CRAO	p=0.16
	DR vs OIS	p=0.07
	CRAO vs OIS	p=1.00
Macular haemorrhage at Baseline		chi-square p<0.001
	CRVO vs DR	p<0.001 *
	CRVO vs CRAO	p<0.001 *
	CRVO vs OIS	p<0.001 *
	DR vs CRAO	p=0.31
	DR vs OIS	p=1.00
	CRAO vs OIS	p=0.41
Macular haemorrhage at 1 Year		chi-square p<0.001
	CRVO vs DR	p<0.001 *
	CRVO vs CRAO	p<0.001 *
	CRVO vs OIS	p<0.001 *
	DR vs CRAO	p=1.00
	DR vs OIS	p=0.61
	CRAO vs OIS	p=0.57
Macular haemorrhage at 5 Years		chi-square p=0.001
	CRVO vs DR	p<0.001 *
Macular oedema at Baseline		chi-square p<0.001
	CRVO vs DR	p<0.001 *
	CRVO vs CRAO	p<0.001 *
	DR vs CRAO	p=0.74
Macular oedema at 1 Year		chi-square p=0.003
	CRVO vs DR	p=0.002 *
Closed angle (grade 0) at 3 Years		chi-square p=0.05
	CRVO vs DR	p=0.54
	CRVO vs CRAO	p=0.20
	CRVO vs OIS	p=0.04 *
	DR vs CRAO	p=0.16
	DR vs OIS	p=0.03 *
	CRAO vs OIS	p=0.68
No VA recorded at 5 Years		chi-square p=0.02
	CRVO vs DR	p=0.003 *
	CRVO vs CRAO	p=0.69
	CRVO vs OIS	p=0.41
	DR vs CRAO	p=0.31
	DR vs OIS	p=0.58
	CRAO vs OIS	p=1.00
BCVA category at Baseline		chi-square p<0.001
	CRVO vs DR	p<0.001 *
	CRVO vs CRAO	p=0.20
	CRVO vs OIS	p=0.002 *
	DR vs CRAO	p<0.001 *
	DR vs OIS	p=0.56
	CRAO vs OIS	p<0.001 *
Lens category at Baseline		chi-square p<0.001
	CRVO vs DR	p<0.001 *
	CRVO vs CRAO	p=0.003 *
	CRVO vs OIS	p=0.43
	DR vs CRAO	p=0.22
	DR vs OIS	p=0.15
	CRAO vs OIS	p=0.20
BCVA category at 1 Year		chi-square p<0.001
	CRVO vs DR	p<0.001 *
	CRVO vs CRAO	p=0.37
	CRVO vs OIS	p=0.01 *
	DR vs CRAO	p<0.001 *
	DR vs OIS	p=0.03 *
	CRAO vs OIS	p=0.02 *
PAS severity at 1 Year		chi-square p=0.003
	CRVO vs DR	p=0.009 *
	CRVO vs CRAO	p=0.17
	CRVO vs OIS	p=0.28
	DR vs CRAO	p=0.002 *
	DR vs OIS	p=0.01 *
	CRAO vs OIS	p=0.78
BCVA category at 3 Years		chi-square p=0.005
	CRVO vs DR	p=0.002 *
	CRVO vs OIS	p=0.21
	DR vs OIS	p=0.18
PAS severity at 5 Years		chi-square p=0.02
	CRVO vs DR	p=0.02 *
